# Clinical Validation and Diagnostic Utility of Optical Genome Mapping in Prenatal Diagnostic Testing

**DOI:** 10.1101/2022.05.11.22274975

**Authors:** Nikhil Shri Sahajpal, Ashis K Mondal, Timothy Fee, Benjamin Hilton, Lawrence Layman, Alex R Hastie, Alka Chaubey, Barbara R. DuPont, Ravindra Kolhe

## Abstract

The standard-of-care (SOC) diagnostic prenatal testing includes a combination of cytogenetic methods such as karyotyping, fluorescence *in situ* hybridization (FISH), and chromosomal microarray (CMA) using either direct or cultured amniocytes or chorionic villi sampling (CVS). However, each technology has its limitations: karyotyping has a low resolution (>5Mb), FISH is targeted, and CMA does not detect balanced structural variants (SVs) or decipher complex rearrangements in the genome. These limitations necessitate the use of multiple tests, either simultaneously or sequentially to reach a genetic diagnosis. This long-standing prenatal testing workflow demonstrates the need for an alternative technology that can provide high-resolution results in a cost and time-effective manner. Optical genome mapping (OGM) is an emerging technology that has demonstrated its ability to detect all classes of SVs, including copy number variations (CNVs) and balanced abnormalities in a single assay, but has not been evaluated in the prenatal setting. This retrospective validation study analyzed 114 samples (including replicates), representing 94 unique and well-characterized samples that were received in our laboratory for traditional cytogenetic analysis with karyotyping, FISH, and/or CMA. Samples comprised 84 cultured amniocytes, and 10 phenotypically normal and cytogenetically negative controls. Six samples were run in triplicate to evaluate intra-run, inter-run, and inter-instrument reproducibility. Clinically relevant SVs and CNVs were reported using the Bionano Access software with standardized and built-in filtration criteria and phenotype-specific analysis. OGM was 100% concordant in identifying the 101 aberrations that included 29 interstitial/terminal deletions, 28 duplications, 26 aneuploidies, 6 absence of heterozygosity (AOH), 3 triploid genomes, 4 Isochromosomes, 1 translocation, and revealed the identity of 3 marker chromosomes, and 1 chromosome with additional material not determined by karyotyping. Additionally, OGM detected 64 additional clinically reportable SVs in 43 samples. OGM demonstrated high technical and analytical robustness and a limit of detection of 5% allele fraction for interstitial deletions and duplications, and 10% allele fraction for translocation and aneuploidy. This study demonstrates that OGM has the potential to identify unique genomic abnormalities such as CNVs, AOHs, and several classes of SVs including complex structural rearrangements. OGM has a standardized laboratory workflow and reporting solution that can be adopted in routine clinical laboratories and demonstrates the potential to replace the current SOC methods for prenatal diagnostic testing. We recommend its use as a first-tier genetic diagnostic test in a prenatal setting.
