## Supplementary file 1 for "Clinical Validation and Diagnostic Utility of Optical Genome Mapping in Prenatal Diagnostic Testing"

### Sheet: Sheet1
S.No.	Culture flask	Cell count	Storage	Days at -80°C till DNA isolation
1	T-75	1.5	-80°C	1
2	T-75	1.5	-80°C	1
3	T-75	1.5	-80°C	1
4	T-75	1.5	-80°C	4
5	T-75	1.5	-80°C	4
6	T-75	1.5	-80°C	4
7	T-75	1.5	-80°C	4
8	T-75	1.5	-80°C	14
9	T-75	1.5	-80°C	14
10	T-75	1.5	-80°C	14
11	T-75	1.5	-80°C	14
12	T-75	1.5	-80°C	7
13	T-75	1	-80°C	7
14	T-75	1	-80°C	7
15	T-75	1	-80°C	7
16	T-25	1.1	-80°C	3
17	T-25	0.8	-80°C	3
18	T-25	0.6	-80°C	3
19	T-25	0.8	-80°C	3
20	T-25	0.7	-80°C	3
21	T-25	0.9	-80°C	3
22	T-25	1	-80°C	12
23	T-25	0.8	-80°C	12
24	T-25	0.9	-80°C	12
25	T-25	1.1	-80°C	12
26	T-25	1	Directly from cultures	_
27	T-25	2.7 (used 1.5M)	Directly from cultures	_
28	T-25	0.44	Directly from cultures	_
29	T-25	0.6	Directly from cultures	_
30	T-25	0.9	Directly from cultures	_
31	T-25	1	Directly from cultures	_
32	T-25	0.6	Directly from cultures	_
33	T-25	0.5	Directly from cultures	_
34	T-25	1	Directly from cultures	_
35	T-25	2.2 (used 1.5M)	Directly from cultures	_
36	T-25	0.9	Directly from cultures	_
37	T-25	7	Directly from cultures	_
38	T-25	0.4	Directly from cultures	_
39	T-25	0.8	Directly from cultures	_
40	T-25	1.2	Directly from cultures	_
41	T-25	1.1	Directly from cultures	_
42	T-25	65	Directly from cultures	_
43	T-25	0.68	Directly from cultures	_
44	T-25	0.4	Directly from cultures	_
45	T-25	1.32	Directly from cultures	_
46	T-25	0.64	Directly from cultures	_
47	T-25	0.6	Directly from cultures	_
48	T-25	0.58	Directly from cultures	_
49	T-25	0.72	Directly from cultures	_
50	T-25	0.66	Directly from cultures	_
51	T-25	1	Directly from cultures	_
52	T-25	1.4	Directly from cultures	_
53	T-25	1.3	Directly from cultures	_
54	T-25	0.7	Directly from cultures	_
55	T-25	0.8	Directly from cultures	_
56	T-25	1.4	Directly from cultures	_
57	T-25	2.2 (used 1.5)	Directly from cultures	_
58	T-25	1.8 (used 1.5)	Directly from cultures	_
59	T-25	0.7	Directly from cultures	_
60	T-25	0.6	Directly from cultures	_
61	T-25	1.1	Directly from cultures	_
62	T-25	0.9	Directly from cultures	_
63	T-25	1	Directly from cultures	_
64	T-25	1.1	Directly from cultures	_
65	T-25	0.6	Directly from cultures	_
66	T-25	0.7	Directly from cultures	_
67	T-25	1.1	Directly from cultures	_
68	T-25	1.9 (used 1.5)	Directly from cultures	_
69	T-25	0.8	Directly from cultures	_
70	T-25	0.6	Directly from cultures	_
71	T-25	1.2	Directly from cultures	_
72	T-25	0.45	Directly from cultures	_
73	T-25	1	Directly from cultures	_
74	T-25	1.2	Directly from cultures	_
75	T-25	0.8	Directly from cultures	_
76	T-25	0.9	Directly from cultures	_
77	T-25	1.4	Directly from cultures	_
78	T-25	1.5	Directly from cultures	_
79	T-25	0.8	Directly from cultures	_
80	T-25	0.7	Directly from cultures	_
81	T-25	0.6	Directly from cultures	_
82	T-25	0.4	Directly from cultures	_
83	T-25	0.7	Directly from cultures	_
84	T-25	0.9	Directly from cultures	_
