## Supplementary file 3 for "Clinical Validation and Diagnostic Utility of Optical Genome Mapping in Prenatal Diagnostic Testing"

### Sheet: Sheet1
S.No.	Cell count	vg N50 >=150kbp (Mbp)	Avg N50 >=20kbp (Mbp)	Avg Label Density (per 100kbp)	Avg Map Rate	Est Effective Coverage	Avg PLV	Avg NLV	DNA Collected (Gbp)	Scan Count	Target collection
1	1.5	0.306	0.236	15.6	91.4	156	3.3	6.7	500	18	500
2	1.5	0.283	0.223	15.61	87.4	144.2	4.1	7	509	19	500
3	1.5	0.304	0.215	15.8	90.7	148.8	4	6.4	506	20	500
4	1.5	0.277	0.218	15.57	89.3	151.3	3.9	6.6	523	20	500
5	1.5	0.281	0.225	15.6	89.4	149.6	4.1	6.5	516	18	500
6	1.5	0.27	0.186	15.68	84	222.9	3	7.5	819	36	800
7	1.5	0.246	0.155	16.01	81.4	211.6	3.2	7.9	803	65	800
8	1.5	0.282	0.213	15.62	86.7	231	3.8	7.2	824	25	800
9	1.5	0.273	0.198	15.45	88.3	238.6	3.4	6.5	834	23	800
10	1.5	0.275	0.211	15.4	88.8	235	3.7	6.7	818	24	800
11	1.5	0.245	0.163	15.11	85.4	225.3	3.6	6.6	814	43	800
12	1.5	0.274	0.222	15.41	89.4	241.3	3.1	6.5	833	23	800
13	1.5	0.27	0.201	15.54	87.8	229.8	2.8	6.9	808	20	800
14	1.5	0.273	0.199	15.04	87.1	231	3.4	6.9	818	19	800
15	1.5	0.261	0.181	15.04	78.6	204	2.7	12.8	802	25	800
16	1.1	0.308	0.207	15.82	88.7	230	2.9	8.3	800	23	800
17	0.8	0.328	0.257	14.96	90	237.8	2.9	8.1	816	21	800
18	0.6	0.351	0.292	15.21	92.7	242.89	3	7	808	21	800
19	0.8	0.326	0.255	15.22	91.3	238.4	3.7	6.9	806.4	21	800
20	0.7	0.306	0.244	15.13	90.5	240.3	3.7	6.8	819	19	800
21	0.9	0.274	0.211	14.8	80.5	211	2.5	11.2	811	26	800
22	1	0.306	0.234	15.91	84	226.3	4.2	5.9	832	29	800
23	0.8	0.316	0.267	15.24	92.6	240.4	3	6.2	801	18	800
24	0.9	0.332	0.291	14.72	92.6	240	2.4	7	800	22	800
25	1.1	0.308	0.256	14.99	90.1	237.7	2.9	9.1	814	18	800
26	1	0.334	0.275	15.06	92.5	245	3.2	7.7	818	16	800
27	2.7 (used 1.5M)	0.295	0.236	11.8	63.8	172.6	2.6	25.5	836	17	800
28	0.44	0.318	0.268	15.1	91.9	243.6	2.7	7.6	818	15	800
29	0.6	0.365	0.299	15.1	89.8	234.7	2.4	8.8	807	18	800
30	0.9	0.295	0.239	15.1	91.7	244.2	2.8	7.1	822.8	19	800
31	1	0.279	0.244	14.32	88.4	232.2	3.1	7.9	811	15	800
32	0.6	0.294	0.243	13.82	87.7	236.3	2.5	12.2	832.4	14	800
33	0.5	0.283	0.233	13.34	88.2	235.4	2.4	9.8	824.6	21	800
34	1	0.336	0.287	15.6	91.2	242.8	4	6.6	822.4	18	800
35	2.2 (used 1.5M)	0.337	0.276	15.65	92.2	245.3	3.5	6	821	17	800
36	0.9	0.367	0.315	15.11	90.6	237.2	3.6	10.5	808	16	800
37	7	0.325	0.281	15.37	91.8	244.7	3.6	6.8	823	17	800
38	0.4	0.348	0.29	15.45	88.7	237	3.4	8	827	13	800
39	0.8	0.353	0.294	15.6	90.9	238.1	4.1	6.8	808	18	800
40	1.2	0.335	0.291	15.55	92.4	249.2	3.4	6.5	832.9	18	800
41	1.1	0.322	0.257	15.47	89.1	231	3.3	6.2	801.3	25	800
42	65	0.33	0.247	15.13	91.6	249.8	3.1	6.1	841.8	24	800
43	0.68	0.316	0.271	12.2	82.6	209.5	3.3	8.9	802.7	16	800
44	0.4	0.294	0.175	15.69	86.6	224.9	3.6	7.3	802	20	800
45	1.32	0.291	0.236	15.3	90	241	3.7	8	829	25	800
46	0.64	0.297	0.235	15.25	90.3	240	3.5	8.9	820	17	800
47	0.6	0.284	0.212	16.02	82.2	213	3.1	6.7	800	17	800
48	0.58	0.32	0.27	15.24	92	243.9	3.2	7.1	819	20	800
49	0.72	0.399	0.322	17.3	72.3	187.3	3.3	6.9	800	13	800
50	0.66	0.353	0.295	15.65	94	249.9	4.2	6.8	820	13	800
51	1	0.28	0.232	14.78	91.7	246.9	3.1	12	831	22	800
52	1.4	0.317	0.277	15.53	93.2	248.5	3.8	7.2	823	14	800
53	1.3	0.337	0.299	15.48	93	244.2	2.9	6.6	810	19	800
54	0.7	0.299	0.233	15.5	91.1	245.6	3.7	6.8	832	21	800
55	0.8	0.348	0.287	13.3	82.3	214.5	3.4	19.2	804	30	800
56	1.4	0.327	0.276	15.5	92.4	251.7	2.7	7.3	841	13	800
57	2.2 (used 1.5)	0.284	0.228	15.21	91.8	240.6	3.4	6.7	809	17	800
58	1.8 (used 1.5)	0.292	0.237	15.34	92.7	248.2	3	7.5	827	19	800
59	0.7	0.301	0.244	14.02	88.6	240.5	2.4	16.4	838	15	800
60	0.6	0.323	0.238	15.3	92.1	242.3	2.8	7.2	813	28	800
61	1.1	0.316	0.255	14.37	86.7	225	4.2	14.4	804	30	800
62	0.9	0.243	0.171	15.17	89.3	235.6	3.2	7.3	814	38	800
63	1	0.305	0.241	15.5	91.6	241	2.9	6.9	814	30	800
64	1.1	0.309	0.234	15.45	92.5	246.7	3	6.9	823	28	800
65	0.6	0.295	0.25	15.44	92.7	244.2	3	7.7	813	20	800
66	0.7	0.304	0.226	14.83	89.8	241.2	2.7	9.9	829	20	800
67	1.1	0.299	0.215	14.95	91.4	243	2.6	9	823	24	800
68	1.9 (used 1.5)	0.364	0.259	13.3	75.2	204.2	3.1	19.7	838	20	800
69	0.8	0.3	0.245	15.27	92.7	242.7	3.2	8.3	808	17	800
70	0.6	0.327	0.254	15.5	93.4	247.6	4.5	7.1	819	26	800
71	1.2	0.313	0.235	15.72	91.8	248.2	4.2	6.6	835	21	800
72	0.45	0.283	0.195	15.08	90.5	234.7	6.5	6.9	801	59	800
73	1	0.308	0.238	15.1	91.1	246	3	9.2	833	32	800
74	1.2	0.334	0.283	15.26	90.8	237.2	2.3	11.8	807	29	800
75	0.8	0.322	0.283	15.92	93.4	246.5	3.5	7	815	18	800
76	0.9	0.29	0.214	15.47	91.2	143.7	3.8	8.3	825	26	800
77	1.4	0.358	0.289	16.36	85.4	229.2	2.8	11.7	829.4	33	800
78	1.5	0.326	0.235	16.04	87.5	161	3.8	8.1	621	103	800
79	0.8	0.271	0.207	15.5	88.6	234	5.2	7.6	816	24	800
80	0.7	0.283	0.2	16.01	84.6	220	3.1	10.5	806	40	800
81	0.6	0.245	0.12	15.71	67.9	178.3	5.3	8.6	811	39	800
82	0.4	0.256	0.111	15.2	77.3	200	4.1	9.5	802	64	800
83	0.7	0.256	0.178	15.42	89.1	238	3.1	8.1	825	25	800
84	0.9	0.266	0.196	15.58	90.6	243	4.7	7.8	829	25	800
