## Supplementary file 4 for "Clinical Validation and Diagnostic Utility of Optical Genome Mapping in Prenatal Diagnostic Testing"

### Sheet: Sheet1
S.No.	SVs detected in each sample									SVs investigated after filteration
	Insertion	Deletion	Inversion	Duplication	Intra-translocation	Inter-translocation	CNV gain	CNV loss		Insertion	Deletion	Inversion	Duplication	Intra-translocation	Inter-translocation	CNV gain	CNV loss
1	3944	1618	46	47	0	0	0	0		2	4	0	1	0	0	0	0
2	4466	1749	108	142	0	0	2	0		8	6	0	3	0	0	2	0
3	4007	1527	45	57	0	0	0	0		1	4	0	4	0	0	0	0
4	4025	1532	35	51	0	0	1	0		5	4	0	1	0	0	1	0
5	4037	1491	34	53	0	0	0	4		1	5	1	0	0	0	0	4
6	4047	1573	46	68	0	0	1	1		2	1	0	0	0	0	1	0
7	4315	1747	51	48	0	0	1	1		12	10	0	2	0	0	0	1
8	4128	1557	48	52	0	0	0	1		3	3	0	1	0	0	0	1
9	4076	1531	53	44	0	0	1	0		2	3	0	2	0	0	1	0
10	4302	1812	51	65	0	0	0	0		7	7	0	1	0	0	0	0
11	4156	1678	47	57	0	0	4	1		2	3	0	1	0	0	2	1
12	4089	1566	56	51	0	0	0	1		1	8	0	2	0	0	0	1
13	4124	1611	52	48	0	0	1	1		2	3	1	2	0	0	0	1
14	4252	1756	46	72	0	0	2	0		8	15	0	3	1	0	2	0
15	4109	1578	57	49	0	0	2	0		4	9	0	1	0	0	1	0
16	4160	1564	47	53	0	0	0	0		1	4	0	3	0	0	0	0
17	4140	1597	45	68	0	0	1	0		1	4	0	2	0	0	1	0
18	4291	1747	42	64	0	0	1	2		4	16	0	1	0	0	1	2
19	4345	1746	65	68	0	0	3	1		8	15	0	1	0	0	2	1
20	4305	1782	51	59	0	0	1	1		5	17	0	2	0	0	0	0
21	4188	1798	57	52	0	0	10	0		8	9	0	1	0	0	8	0
22	4320	1751	47	47	0	0	2	0		5	7	0	0	0	0	2	0
23	4341	1695	69	66	0	0	2	0		7	8	0	2	0	0	1	0
24	4064	1624	39	44	0	0	2	1		4	10	2	1	0	0	1	1
25	4146	1555	49	58	0	2	3	0		3	2	0	3	0	0	3	0
26	4044	1584	42	40	0	0	0	2		6	4	0	0	0	0	0	1
27	4073	1558	34	50	0	0	2	0		3	6	0	2	0	0	2	0
28	4253	1612	45	61	0	0	0	1		9	5	0	1	0	0	0	1
29	4130	1568	56	62	0	0	0	1		2	8	0	4	0	0	0	1
30	4116	1541	47	59	0	0	0	1		2	2	0	1	0	0	0	0
31	4117	1562	47	47	0	0	0	0		1	4	0	1	0	0	0	0
32	4018	1602	46	57	4	0	1	1		1	5	1	2	0	0	1	1
33	4112	1599	53	42	0	0	0	7		1	7	0	0	0	0	0	6
34	4119	1654	56	89	0	0	2	2		3	8	0	4	0	0	2	1
35	4134	1512	47	59	0	0	0	0		0	7	0	2	0	0	0	0
36	4110	1589	35	53	0	0	1	2		2	6	0	4	0	0	1	1
37	4120	1547	44	61	0	0	1	2		4	2	0	2	0	0	0	2
38	4313	1692	49	48	0	0	1	1		4	9	0	0	0	0	0	0
39	4151	1704	34	46	0	0	0	0		4	7	0	2	0	0	0	0
40	4143	1539	55	73	0	0	11	0		1	4	0	2	0	0	10	0
41	4262	1760	59	88	0	0	2	0		6	14	0	1	0	0	1	0
42	4061	1608	44	49	0	0	0	0		2	2	0	2	0	0	0	0
43	4335	1763	49	77	0	0	3	0		6	11	0	3	0	0	3	0
44	4123	1533	56	76	0	0	1	1		3	6	0	0	0	0	1	1
45	4023	1641	73	54	0	0	1	1		2	8	0	0	0	0	0	1
46	4107	1616	50	49	0	0	0	2		4	3	0	1	0	0	0	1
47	3999	1631	45	68	0	0	1	0		2	4	0	1	0	0	0	0
48	4177	1526	48	54	0	0	2	0		4	9	0	2	0	0	1	0
49	4260	1788	53	61	0	0	0	0		11	11	0	0	0	0	0	0
50	4189	1706	39	54	0	0	2	0		5	10	0	1	0	0	2	0
51	4284	1771	56	57	0	0	1	2		9	8	0	1	0	0	1	1
52	4089	1588	36	63	0	0	2	1		4	3	0	2	0	0	1	0
53	4339	1724	70	59	0	0	14	0		5	9	0	2	0	0	9	0
54	4070	1578	41	91	0	0	0	0		4	8	0	1	0	0	0	0
55	4117	1546	50	62	0	0	0	0		4	1	0	2	0	0	0	0
56	4207	1546	59	57	0	0	2	1		3	3	0	0	0	0	2	0
57	4132	1538	35	54	0	0	1	4		1	6	1	0	0	0	0	3
58	4086	1530	44	58	0	0	4	2		1	9	0	1	0	0	4	2
59	4191	1507	40	48	0	0	4	0		1	5	0	0	0	0	4	0
60	4138	1646	52	46	0	0	3	0		2	8	0	0	0	0	2	0
61	4338	1776	49	59	0	0	1	1		11	19	0	1	0	0	1	0
62	4350	1732	44	78	0	0	0	0		12	11	0	0	0	0	0	0
63	4091	1590	37	49	0	0	2	0		1	4	0	0	0	0	2	0
64	4368	1739	48	41	0	0	1	2		14	11	0	2	0	0	0	1
65	4210	1580	51	52	0	0	6	1		2	8	0	1	0	0	6	0
66	4188	1543	51	58	0	0	4	0		6	0	0	4	0	0	4	0
67	4214	1613	55	72	0	0	5	1		4	7	0	0	0	0	5	1
68	4054	1567	46	35	0	0	0	1		4	6	0	1	0	0	0	1
69	4073	1543	47	39	0	0	0	4		2	5	0	1	0	0	0	4
70	4072	1528	44	69	0	0	5	0		6	4	0	2	0	0	5	0
71	4193	1553	55	59	0	0	0	0		5	5	0	0	0	0	0	0
72	4096	1598	51	58	0	0	4	0		1	7	0	1	0	0	4	0
73	4326	1763	62	47	0	0	0	0		10	8	0	0	0	0	0	0
74	4102	1597	48	48	0	0	1	1		1	6	0	1	0	0	0	0
75	4144	1562	43	51	0	0	1	0		6	4	0	0	0	0	1	0
76	4145	1560	62	57	2	0	1	2		0	6	0	0	0	0	1	2
77	4173	1578	52	79	0	0	1	0		2	4	0	1	0	0	1	0
78	4054	1567	46	35	0	0	0	1		4	6	0	1	0	0	0	1
79	4164	1535	43	49	0	0	6	1		1	6	0	2	0	0	5	0
80	4102	1597	48	48	0	0	1	1		1	6	0	1	0	0	1	0
81	4487	1732	119	170	0	0	0	0		1	11	0	3	0	0	0	0
82	4108	1550	44	55	0	0	12	2		0	4	0	1	0	0	9	2
83	4617	1940	132	245	1	2	0	0		5	10	6	2	0	0	0	0
84	4182	1562	52	66	0	0	8	0		2	7	1	4	0	0	7	0
