## Supplementary file 5 for "Clinical Validation and Diagnostic Utility of Optical Genome Mapping in Prenatal Diagnostic Testing"

### Sheet: Sheet1
	Supplementary file 5: comparison of different technologies with OGM for variant calsses.
	Variant Classes	Variant types	Variant Classes	Karyotype	FISH	Microarray	Bionano's Optical Genome Mapping
							v.1.6	v.1.7
	Aneuploidy	Monosomy	Monosomy	√	Targeted FISH probes	√	√	√
		Trisomy	Trisomy	√	Targeted FISH probes	√	√	√
		Triploidy	Triploidy	√	Targeted FISH probes	√	no	√
		Tetraploidy	Tetraploidy	√	Targeted FISH probes	No	no	no
		Ring chromosome	Ring chromosome	√	No	No	≥500 kbp + fusion break	≥500 kbp + fusion break
	Copy Number Variants	Deletions/Duplication	Interstitial	5Mb or larger	Targeted FISH probes	50kb or larger	≥500 bp	≥500 bp
			Terminal	5Mb or larger	Targeted FISH probes	50kb or larger	≥500 bp	≥500 bp
		Insertion	Interstitial (unknown sequence)	5Mb or larger	No	No	≥500 bp	≥500 bp
	Structural variants	Translocations	Balanced translocations	√	dependent on FISH probes	unbalanced only	√	√
			Unbalanced translocations	√	dependent on FISH probes	No	√	√
		Inversions	Pericentric				√	√
			Paracentric	5Mb or larger	No	No	≥30 kbp	≥30 kbp
	Homozygosity mapping	LOH	AOH/ROH/LOH	No	No	√- SNP based	No	>25 Mb
	Microsatelite/ Macrostaellite repeats	Repeats	Expansions/ Contractions	No	No	No	≥500 bp	≥500 bp
	Single nucleotide Variants	SNVs	Indels, SNPs, SNVs	No	No	No	No	No
