## Supplementary file 6 for "Clinical Validation and Diagnostic Utility of Optical Genome Mapping in Prenatal Diagnostic Testing"

### Sheet: Sheet1
Sample ID	Instruments	Runs	Replicaes	vg N50 >=150kbp (Mbp)	Avg N50 >=20kbp (Mbp)	Avg Label Density (per 100kbp)	Avg Map Rate	Est Effective Coverage	Avg PLV	Avg NLV	DNA Collected (Gbp)	Scan Count	Target collection
Sample 1_Rep_1	1	Intra-run	Replicate 1	0.271	0.207	15.5	88.6	234	5.2	7.6	816	24	800
Sample 1_Rep_2	1		Replicate 2	0.275	0.182	16.42	82.7	217	5.4	8.9	813	49	800
Sample 1_Rep_3	1		Replicate 3	0.27	0.2	15.44	88.6	239.8	5.1	7.8	835	30	800
Sample 2_Rep_1	2	Intra-run	Replicate 1	0.358	0.289	16.36	85.4	229.2	2.8	11.7	829.4	33	800
Sample 2_Rep_2	2		Replicate 2	0.337	0.267	15.84	85.7	231.8	2.7	12.1	835	31	800
Sample 2_Rep_3	2		Replicate 3	0.348	0.28	16.21	85.8	144.5	2.5	12	519	31	800
Sample 3_Rep_1	1	Intra-run	Replicate 1	0.27	0.191	15.48	88.7	231.1	3	10.2	804	33	800
Sample 3_Rep_2	1		Replicate 2	0.283	0.2	16.01	84.6	220	3.1	10.5	806	40	800
Sample 3_Rep_3	1		Replicate 3	0.274	0.196	15.92	86.7	225	3.1	10.4	802	43	800
Sample 4_Rep_1	1	Inter-run	Replicate 1	0.348	0.29	15.45	88.7	237	3.4	8	827	13	800
Sample 4_Rep_2	2		Replicate 2	0.327	0.274	15.76	88.8	435	3.7	9.3	1511	31	1500
Sample 4_Rep_3	1		Replicate 3	0.315	0.249	15.4	89.5	232	4.4	8.2	803	30	800
Sample 5_Rep_1	1	Inter-run	Replicate 1	0.33	0.247	15.13	91.6	249	3.1	6.1	841	24	800
Sample 5_Rep_2	2		Replicate 2	0.299	0.206	15.33	91.9	392.3	3.1	6.5	1318	46	1500
Sample 5_Rep_3	1		Replicate 3	0.322	0.241	15.44	90.1	233	5.2	8.1	802	20	800
Sample 6_Rep_1	1	Inter-run	Replicate 1	0.308	0.207	15.82	88.7	230	2.9	8.3	800	23	800
Sample 6_Rep_2	2		Replicate 2	0.247	0.161	15.62	82.8	215	3.6	6.7	804	31	800
Sample 6_Rep_3	1		Replicate 3
